# Global emergence of resistance to fluconazole and voriconazole in *Candida parapsilosis* in tertiary hospitals in Spain during the COVID-19 pandemic

**DOI:** 10.1101/2022.06.06.22275514

**Authors:** Oscar Zaragoza, Laura Alcázar-Fuoli, Nuria Trevijano-Contador, Alba Torres-Cano, Cristina Carballo-González, Mireia Puig-Asensio, María Teresa Martín-Gómez, Emilio Jiménez-Martínez, Daniel Romero, Francesc Xavier Nuvials, Roberto Olmos-Arenas, María Clara Moretó-Castellsagué, Lucía Fernández-Delgado, Graciela Rodríguez-Sevilla, María-Mercedes Aguilar-Sánchez, Josefina Ayats-Ardite, Carmen Ardanuy-Tisaire, Isabel Sanchez-Romero, María Muñoz-Algarra, Paloma Merino-Amador, Fernando González-Romo, Gregoria Megías-Lobón, Jose Angel García-Campos, María Ángeles Mantecón-Vallejo, Maria Teresa Durán-Valle, Arturo Manuel Fraile-Torres, María Pía Roiz-Mesones, Isabel Lara-Plaza, Ana Perez de Ayala, María Simón-Sacristán, Ana Collazos-Blanco, Teresa Nebreda-Mayoral, Gabriel March-Roselló

## Abstract

**Background:** *Candida parapsilosis* is a frequent cause of candidemia worldwide. Its incidence is associated with the use of medical implants, such as central venous catheters or parenteral nutrition. This species has reduced susceptibility to echinocandins and is susceptible to polyenes and azoles. Multiple outbreaks caused by fluconazole non-susceptible strains have been reported recently. A similar trend has been observed among the *C. parapsilosis* isolates received in the last two years at the Spanish Mycology Reference Laboratory.

**Methods:** Yeast were identified by molecular biology and antifungal susceptibility testing was performed using EUCAST protocol. *ERG11* gene was sequenced to identify resistance mechanisms, and typification was carried out by microsatellite analysis.

**Results:** We examined the susceptibility profile of the *C. parapsilosis* isolates available at our Reference Laboratory since 2000 (around 1,300 strains). During the last two years, the number of isolates with acquired resistance to fluconazole and voriconazole has increased in at least eight different Spanish hospitals. Typification of the isolates revealed that some prevalent clones had spread through several hospitals of the same geographical region. One of these clones was found in hospitals from the region of Catalonia, another in hospitals from Madrid and Burgos, and two other different genotypes from Santander.

**Conclusions:** Our data suggests that the epidemiological situation caused by the COVID-19 pandemic might have induced a selection of fluconazole-resistant *C. parapsilosis* isolates that were already present at the hospitals. Further measures must be taken to avoid the establishment of clinical outbreaks that could threaten the life of infected patients.
