## Supplemental table 1 for "Global emergence of resistance to fluconazole and voriconazole in *Candida parapsilosis* in tertiary hospitals in Spain during the COVID-19 pandemic"

### Sheet: Genotypes and mutations
											Microsatelites repetitions
Strain ID	Year	Clinical sample	Hospital	Autonomous Community	FLC (S/I/R)	VOR (S/I/R)	ITRA (S/R)	POSA (S/R)	ERG11 mutation	Genotype	3A_a	3A_b	3B_a	3B_b	3C_a	3C_b	6A_a	6A_b
L21/082	2021	Respiratory	VALL D'HEBRON UNIVERSITARY HOSPITAL	Catalonia	S	S	S	S		1	20	26	32	32	36	36	12	12
L21/064	2020	Blood	SAN CARLOS CLINIC HOSPITAL	Madrid	R	R	S	S	Y132F (homozygous)	3	20	28	60	64	43	43	12	12
L20/081	2020	Blood	PUERTA DE HIERRO HOSPITAL (MAJADAHONDA)	Madrid	S	S	S	S	WT	6	20	35	32	32	37	37	13	13
L21/229	2021	Urine	UNIVERSITY CARE COMPLEX OF BURGOS	Castilla and Leon	R	R	S	S	WT	7	20	35	32	32	43	43	13	13
L20/032	2020	Blood	PUERTA DE HIERRO HOSPITAL (MAJADAHONDA)	Madrid	R	R	S	S	Y132F (homozygous)	8	21	26	64	64	43	43	12	12
L21/088	2021	Catheter	VALL D'HEBRON UNIVERSITARY HOSPITAL	Catalonia	R	R	R	R	Y132F (homozygous)	9	21	27	32	32	34	34	12	12
L19/007	2019	Blood	CATALONIA REFERENCE LABORATORY	Catalonia	R	R	R	R	Y132F (homozygous)	10	21	27	32	38	34	34	12	12
L20/049	2020	Catheter	UNIVERSITARY HOSPITAL OF BELLVITGE	Catalonia	R	R	S	S	Y132F / Y (heterozygous)	10	21	27	32	38	34	34	12	12
L20/051	2020	Urine	UNIVERSITARY HOSPITAL OF BELLVITGE	Catalonia	R	R	S	S	Y132F / Y (heterozygous)	10	21	27	32	38	34	34	12	12
L20/052	2020	Blood	UNIVERSITARY HOSPITAL OF BELLVITGE	Catalonia	R	R	S	S	Y132F (homozygous)	10	21	27	32	38	34	34	12	12
L20/054	2020	Skin	UNIVERSITARY HOSPITAL OF BELLVITGE	Catalonia	R	R	S	S	Y132F / Y (heterozygous)	10	21	27	32	38	34	34	12	12
L20/056	2020	Oropharyngeal exudate	UNIVERSITARY HOSPITAL OF BELLVITGE	Catalonia	R	R	S	S	Y132F / Y (heterozygous)	10	21	27	32	38	34	34	12	12
L20/057	2020	Oropharyngeal exudate	UNIVERSITARY HOSPITAL OF BELLVITGE	Catalonia	R	R	S	S	Y132F / Y (heterozygous)	10	21	27	32	38	34	34	12	12
L20/058	2020	Abdominal source	UNIVERSITARY HOSPITAL OF BELLVITGE	Catalonia	R	R	S	S	Y132F / Y (heterozygous)	10	21	27	32	38	34	34	12	12
L20/060	2020	Catheter	UNIVERSITARY HOSPITAL OF BELLVITGE	Catalonia	R	R	S	S	Y132F / Y (heterozygous)	10	21	27	32	38	34	34	12	12
L20/061	2020	Blood	UNIVERSITARY HOSPITAL OF BELLVITGE	Catalonia	R	R	S	S	Y132F (homozygous)	10	21	27	32	38	34	34	12	12
L20/062	2020	Catheter	UNIVERSITARY HOSPITAL OF BELLVITGE	Catalonia	R	R	S	S	Y132F / Y (heterozygous)	10	21	27	32	38	34	34	12	12
L20/063	2020	Respiratory	UNIVERSITARY HOSPITAL OF BELLVITGE	Catalonia	R	R	S	S	Y132F / Y (heterozygous)	10	21	27	32	38	34	34	12	12
L20/064	2020	Blood	UNIVERSITARY HOSPITAL OF BELLVITGE	Catalonia	R	R	S	S	Y132F / Y (heterozygous)	10	21	27	32	38	34	34	12	12
L20/065	2020	Blood	UNIVERSITARY HOSPITAL OF BELLVITGE	Catalonia	R	R	S	S	Y132F / Y (heterozygous)	10	21	27	32	38	34	34	12	12
L21/076	2021	Respiratory	VALL D'HEBRON UNIVERSITARY HOSPITAL	Catalonia	R	R	S	S	Y132F / Y (heterozygous)	10	21	27	32	38	34	34	12	12
L21/078	2021	Respiratory	VALL D'HEBRON UNIVERSITARY HOSPITAL	Catalonia	R	R	S	S	Y132F (homozygous)	10	21	27	32	38	34	34	12	12
L21/081	2021	Urine	VALL D'HEBRON UNIVERSITARY HOSPITAL	Catalonia	R	R	S	R	Y132F / Y (heterozygous)	10	21	27	32	38	34	34	12	12
L21/083	2021	Respiratory	VALL D'HEBRON UNIVERSITARY HOSPITAL	Catalonia	I	I	R	R	WT	10	21	27	32	38	34	34	12	12
L21/085	2021	Respiratory	VALL D'HEBRON UNIVERSITARY HOSPITAL	Catalonia	R	R	R	R	Y132F (homozygous)	10	21	27	32	38	34	34	12	12
L21/090	2021	Blood	VALL D'HEBRON UNIVERSITARY HOSPITAL	Catalonia	R	R	S	R	Y132F / Y (heterozygous)	10	21	27	32	38	34	34	12	12
L21/093	2021	Catheter	VALL D'HEBRON UNIVERSITARY HOSPITAL	Catalonia	R	R	S	R	Y132F / Y (heterozygous)	10	21	27	32	38	34	34	12	12
L21/094	2021	Sputum	VALL D'HEBRON UNIVERSITARY HOSPITAL	Catalonia	R	R	R	R	Y132F / Y (heterozygous)	10	21	27	32	38	34	34	12	12
L21/096	2021	Urine	VALL D'HEBRON UNIVERSITARY HOSPITAL	Catalonia	R	R	S	R	Y132F / Y (heterozygous)	10	21	27	32	38	34	34	12	12
L21/097	2021	Skin	VALL D'HEBRON UNIVERSITARY HOSPITAL	Catalonia	R	R	S	S	Y132F / Y (heterozygous)	10	21	27	32	38	34	34	12	12
L21/099	2021	Skin	VALL D'HEBRON UNIVERSITARY HOSPITAL	Catalonia	R	R	S	S	Y132F / Y (heterozygous)	10	21	27	32	38	34	34	12	12
L21/100	2021	Skin	VALL D'HEBRON UNIVERSITARY HOSPITAL	Catalonia	R	R	S	S	Y132F / Y (heterozygous)	10	21	27	32	38	34	34	12	12
L21/101	2021	Skin	VALL D'HEBRON UNIVERSITARY HOSPITAL	Catalonia	R	R	S	R	Y132F / Y (heterozygous)	10	21	27	32	38	34	34	12	12
L21/104	2021	Skin	VALL D'HEBRON UNIVERSITARY HOSPITAL	Catalonia	R	R	S	S	Y132F / Y (heterozygous)	10	21	27	32	38	34	34	12	12
L21/105	2021	Skin	VALL D'HEBRON UNIVERSITARY HOSPITAL	Catalonia	R	R	S	R	Y132F / Y (heterozygous)	10	21	27	32	38	34	34	12	12
L21/107	2021	Skin	VALL D'HEBRON UNIVERSITARY HOSPITAL	Catalonia	R	R	S	R	Y132F / Y (heterozygous)	10	21	27	32	38	34	34	12	12
L21/108	2021	Skin	VALL D'HEBRON UNIVERSITARY HOSPITAL	Catalonia	R	I	S	S	Y132F / Y (heterozygous)	10	21	27	32	38	34	34	12	12
L21/109	2021	Skin	VALL D'HEBRON UNIVERSITARY HOSPITAL	Catalonia	R	R	R	S	Y132F / Y (heterozygous)	10	21	27	32	38	34	34	12	12
L21/111	2021	Skin	VALL D'HEBRON UNIVERSITARY HOSPITAL	Catalonia	R	R	S	R	Y132F / Y (heterozygous)	10	21	27	32	38	34	34	12	12
L21/113	2021	Respiratory	VALL D'HEBRON UNIVERSITARY HOSPITAL	Catalonia	R	R	S	S	Y132F (homozygous)	10	21	27	32	38	34	34	12	12
L21/119	2020	Blood	UNIVERSITARY HOSPITAL OF BELLVITGE	Catalonia	R	I	S	S	Y132F / Y (heterozygous)	10	21	27	32	38	34	34	12	12
L21/127	2020	Skin	UNIVERSITARY HOSPITAL OF BELLVITGE	Catalonia	R	R	S	S	Y132F (homozygous)	10	21	27	32	38	34	34	12	12
L21/128	2020	Skin	UNIVERSITARY HOSPITAL OF BELLVITGE	Catalonia	R	I	S	S	Y132F (homozygous)	10	21	27	32	38	34	34	12	12
L21/129	2020	Skin	UNIVERSITARY HOSPITAL OF BELLVITGE	Catalonia	R	I	S	S	Y132F (homozygous)	10	21	27	32	38	34	34	12	12
L21/130	2020	Skin	UNIVERSITARY HOSPITAL OF BELLVITGE	Catalonia	R	I	S	S	Y132F / Y (heterozygous)	10	21	27	32	38	34	34	12	12
L21/131	2020	Skin	UNIVERSITARY HOSPITAL OF BELLVITGE	Catalonia	R	R	S	R	Y132F (homozygous)	10	21	27	32	38	34	34	12	12
L21/132	2020	Vascular tissue	UNIVERSITARY HOSPITAL OF BELLVITGE	Catalonia	I	S	S	R	Y132F / Y (heterozygous)	10	21	27	32	38	34	34	12	12
L21/133	2021	Environmental	UNIVERSITARY HOSPITAL OF BELLVITGE	Catalonia	R	I	R	R	Y132F / Y (heterozygous)	10	21	27	32	38	34	34	12	12
L21/134	2021	Skin	UNIVERSITARY HOSPITAL OF BELLVITGE	Catalonia	R	I	S	S	Y132F / Y (heterozygous)	10	21	27	32	38	34	34	12	12
L21/135	2021	Environmental	UNIVERSITARY HOSPITAL OF BELLVITGE	Catalonia	I	I	S	S	Y132F / Y (heterozygous)	10	21	27	32	38	34	34	12	12
L21/136	2021	Environmental	UNIVERSITARY HOSPITAL OF BELLVITGE	Catalonia	I	S	S	R	Y132F / Y (heterozygous)	10	21	27	32	38	34	34	12	12
L21/137	2021	Skin	UNIVERSITARY HOSPITAL OF BELLVITGE	Catalonia	I	S	S	R	Y132F / Y (heterozygous)	10	21	27	32	38	34	34	12	12
L21/139	2021	Environmental	UNIVERSITARY HOSPITAL OF BELLVITGE	Catalonia	R	R	S	S	Y132F / Y (heterozygous)	10	21	27	32	38	34	34	12	12
L21/140	2021	Skin	UNIVERSITARY HOSPITAL OF BELLVITGE	Catalonia	R	R	R	S	Y132F / Y (heterozygous)	10	21	27	32	38	34	34	12	12
L21/141	2021	Skin	UNIVERSITARY HOSPITAL OF BELLVITGE	Catalonia	R	I	S	R	Y132F / Y (heterozygous)	10	21	27	32	38	34	34	12	12
L21/142	2021	Skin	UNIVERSITARY HOSPITAL OF BELLVITGE	Catalonia	R	R	R	R	Y132F (homozygous)	10	21	27	32	38	34	34	12	12
L21/143	2021	Environmental	UNIVERSITARY HOSPITAL OF BELLVITGE	Catalonia	R	R	R	S	Y132F (homozygous)	10	21	27	32	38	34	34	12	12
L21/144	2021	Environmental	UNIVERSITARY HOSPITAL OF BELLVITGE	Catalonia	R	I	S	S	Y132F (homozygous)	10	21	27	32	38	34	34	12	12
L21/145	2021	Skin	UNIVERSITARY HOSPITAL OF BELLVITGE	Catalonia	R	R	S	R	Y132F (homozygous)	10	21	27	32	38	34	34	12	12
L21/146	2021	Environmental	UNIVERSITARY HOSPITAL OF BELLVITGE	Catalonia	R	I	S	R	Y132F / Y (heterozygous)	10	21	27	32	38	34	34	12	12
L21/147	2021	Skin	UNIVERSITARY HOSPITAL OF BELLVITGE	Catalonia	R	R	S	S	Y132F / Y (heterozygous)	10	21	27	32	38	34	34	12	12
L21/152	2021	Catheter	VALL D'HEBRON UNIVERSITARY HOSPITAL	Catalonia	R	R	S	S	Y132F / Y (heterozygous)	10	21	27	32	38	34	34	12	12
L21/153	2021	Skin	VALL D'HEBRON UNIVERSITARY HOSPITAL	Catalonia	R	I	S	S	Y132F / Y (heterozygous)	10	21	27	32	38	34	34	12	12
L21/154	2021	Skin	VALL D'HEBRON UNIVERSITARY HOSPITAL	Catalonia	R	R	S	S	Y132F (homozygous)	10	21	27	32	38	34	34	12	12
L21/155	2021	Skin	VALL D'HEBRON UNIVERSITARY HOSPITAL	Catalonia	R	I	S	R	Y132F / Y (heterozygous)	10	21	27	32	38	34	34	12	12
L21/157	2021	Skin	VALL D'HEBRON UNIVERSITARY HOSPITAL	Catalonia	R	I	S	S	Y132F (homozygous)	10	21	27	32	38	34	34	12	12
L21/161	2021	Skin	VALL D'HEBRON UNIVERSITARY HOSPITAL	Catalonia	R	R	S	S	Y132F / Y (heterozygous)	10	21	27	32	38	34	34	12	12
L21/162	2021	Skin	VALL D'HEBRON UNIVERSITARY HOSPITAL	Catalonia	R	I	S	S	Y132F / Y (heterozygous)	10	21	27	32	38	34	34	12	12
L21/163	2021	Skin	VALL D'HEBRON UNIVERSITARY HOSPITAL	Catalonia	R	I	S	S	Y132F / Y (heterozygous)	10	21	27	32	38	34	34	12	12
L21/166	2021	Skin	VALL D'HEBRON UNIVERSITARY HOSPITAL	Catalonia	R	I	S	S	Y132F / Y (heterozygous)	10	21	27	32	38	34	34	12	12
L21/168	2021	Skin	VALL D'HEBRON UNIVERSITARY HOSPITAL	Catalonia	R	I	S	S	Y132F / Y (heterozygous)	10	21	27	32	38	34	34	12	12
L21/171	2021	Catheter	VALL D'HEBRON UNIVERSITARY HOSPITAL	Catalonia	R	I	S	S	Y132F (homozygous)	10	21	27	32	38	34	34	12	12
L21/172	2021	Blood	VALL D'HEBRON UNIVERSITARY HOSPITAL	Catalonia	R	I	S	S	Y132F / Y (heterozygous)	10	21	27	32	38	34	34	12	12
L21/138	2021	Environmental	UNIVERSITARY HOSPITAL OF BELLVITGE	Catalonia	R	I	S	S	Y132F / Y (heterozygous)	11	21	27	32	38	38	38	12	12
L20/048	2020	Respiratory	UNIVERSITARY HOSPITAL OF BELLVITGE	Catalonia	R	R	S	S	Y132F / Y (heterozygous)	12	21	27	38	38	34	34	12	12
L20/053	2020	Skin	UNIVERSITARY HOSPITAL OF BELLVITGE	Catalonia	R	R	R	R	K143R (homozygous)	12	21	27	38	38	34	34	12	12
L21/112	2021	Respiratory	VALL D'HEBRON UNIVERSITARY HOSPITAL	Catalonia	R	R	S	S	Y132F / Y (heterozygous)	12	21	27	38	38	34	34	12	12
L21/077	2021	Respiratory	VALL D'HEBRON UNIVERSITARY HOSPITAL	Catalonia	R	R	S	S	Y132F / Y (heterozygous)	13	21	27	38	38	36	42	12	12
L21/126	2020	Skin	UNIVERSITARY HOSPITAL OF BELLVITGE	Catalonia	S	S	S	S	WT	14	21	27	38	44	34	34	12	12
L21/080	2021	Respiratory	VALL D'HEBRON UNIVERSITARY HOSPITAL	Catalonia	S	S	S	S	WT	15	21	27	38	45	34	34	12	12
L21/087	2021	Catheter	VALL D'HEBRON UNIVERSITARY HOSPITAL	Catalonia	S	S	S	R	WT	15	21	27	38	45	34	34	12	12
L21/106	2021	Skin	VALL D'HEBRON UNIVERSITARY HOSPITAL	Catalonia	S	S	S	R		15	21	27	38	45	34	34	12	12
L21/110	2021	Respiratory	VALL D'HEBRON UNIVERSITARY HOSPITAL	Catalonia	S	S	S	S	WT	15	21	27	38	45	34	34	12	12
L21/114	2021	Respiratory	VALL D'HEBRON UNIVERSITARY HOSPITAL	Catalonia	S	S	S	S		15	21	27	38	45	34	34	12	12
L21/164	2021	Skin	VALL D'HEBRON UNIVERSITARY HOSPITAL	Catalonia	S	S	S	S		16	21	27	38	45	34	34	13	13
L21/075	2021	Respiratory	VALL D'HEBRON UNIVERSITARY HOSPITAL	Catalonia	R	R	R	S	Y132F / Y (heterozygous)	17	21	27	48	48	34	34	12	12
L20/050	2020	Oropharyngeal exudate	UNIVERSITARY HOSPITAL OF BELLVITGE	Catalonia	R	I	S	S	Y132F / Y (heterozygous)	18	21	28	32	38	34	34	12	12
L21/089	2021	Respiratory	VALL D'HEBRON UNIVERSITARY HOSPITAL	Catalonia	S	S	S	S		19	21	28	32	54	34	54	12	12
L20/085	2020	Abscess	PUERTA DE HIERRO HOSPITAL (MAJADAHONDA)	Madrid	S	S	S	S	WT	20	21	28	42	54	50	50	12	12
L21/053	2020	Blood	SAN CARLOS CLINIC HOSPITAL	Madrid	S	S	S	S		21	21	28	53	53	36	42	12	13
L21/091	2021	Sputum	VALL D'HEBRON UNIVERSITARY HOSPITAL	Catalonia	S	S	S	S		22	21	28	53	53	38	38	12	13
L21/065	2020	Blood	SAN CARLOS CLINIC HOSPITAL	Madrid	S	S	S	S		24	21	28	53	53	38	55	12	12
L21/121	2020	Urine	UNIVERSITARY HOSPITAL OF BELLVITGE	Catalonia	S	S	S	S	WT	24	21	28	53	53	38	55	12	12
L21/125	2020	Skin	UNIVERSITARY HOSPITAL OF BELLVITGE	Catalonia	S	S	S	S	WT	25	21	28	53	53	38	55	12	13
L20/066	2020	Blood	UNIVERSITARY HOSPITAL OF BELLVITGE	Catalonia	S	S	S	S	WT	26	21	28	53	53	38	55	13	13
L21/057	2020	Blood	SAN CARLOS CLINIC HOSPITAL	Madrid	S	S	S	S		27	21	28	53	53	43	43	12	13
L21/122	2020	Blood	UNIVERSITARY HOSPITAL OF BELLVITGE	Catalonia	S	S	S	S	WT	28	21	28	53	53	49	57	12	12
L20/047	2020	Otic	UNIVERSITARY HOSPITAL OF BELLVITGE	Catalonia	S	S	S	S	WT	29	21	28	53	53	50	68	12	12
L21/050	2019	Blood	SAN CARLOS CLINIC HOSPITAL	Madrid	S	S	S	S		30	21	28	54	54	36	42	12	12
L21/255	2021	Abscess	MOSTOLES HOSPITAL	Madrid	S	S	S	S		31	21	28	54	54	45	50	12	12
L20/093	2020	Abdominal source	12 DE OCTUBRE HOSPITAL	Madrid	S	S	S	S	WT	32	21	28	54	54	50	50	12	12
L21/098	2021	Skin	VALL D'HEBRON UNIVERSITARY HOSPITAL	Catalonia	S	S	S	S		32	21	28	54	54	50	50	12	12
L21/120	2020	Blood	UNIVERSITARY HOSPITAL OF BELLVITGE	Catalonia	R	R	S	S	WT	32	21	28	54	54	50	50	12	12
L21/179	2021	Blood	GOMEZ ULLA CENTRAL DEFENSE HOSPITAL	Madrid	S	S	S	S		33	21	28	54	69	50	55	12	12
L21/092	2021	Respiratory	VALL D'HEBRON UNIVERSITARY HOSPITAL	Catalonia	S	S	S	S		36	21	29	53	53	38	55	12	13
L21/051	2019	Blood	SAN CARLOS CLINIC HOSPITAL	Madrid	S	S	S	S		38	25	26	31	32	36	42	12	12
L21/066	2020	Blood	SAN CARLOS CLINIC HOSPITAL	Madrid	S	S	S	S		39	25	26	32	32	36	42	12	12
L21/036	2020	Sinovial fluid	UNIVERSITARY CLINIC HOSPITAL OF VALLADOLID	Castilla and Leon	S	S	S	S		40	26	27	32	32	36	42	7	12
L21/058	2020	Blood	SAN CARLOS CLINIC HOSPITAL	Madrid	S	S	S	S		41	26	27	48	48	36	42	8	8
L21/059	2020	Blood	SAN CARLOS CLINIC HOSPITAL	Madrid	S	S	S	S		42	26	27	62	68	36	42	12	12
L21/079	2021	Skin	VALL D'HEBRON UNIVERSITARY HOSPITAL	Catalonia	S	S	S	S		43	26	28	21	42	36	42	12	16
L21/084	2021	Catheter	VALL D'HEBRON UNIVERSITARY HOSPITAL	Catalonia	S	S	S	S		43	26	28	21	42	36	42	12	16
L21/037	2020	Heart valve	UNIVERSITARY CLINIC HOSPITAL OF VALLADOLID	Castilla and Leon	S	S	S	S		44	26	28	24	32	36	42	12	12
L20/084	2020	Blood	PUERTA DE HIERRO HOSPITAL (MAJADAHONDA)	Madrid	S	S	S	S	WT	45	26	28	32	32	36	36	12	12
L21/032	2020	Blood	UNIVERSITARY CLINIC HOSPITAL OF VALLADOLID	Castilla and Leon	S	S	S	S		45	26	28	32	32	36	36	12	12
L21/034	2020	Sinovial fluid	UNIVERSITARY CLINIC HOSPITAL OF VALLADOLID	Castilla and Leon	S	S	S	S		45	26	28	32	32	36	36	12	12
L21/054	2020	Blood	SAN CARLOS CLINIC HOSPITAL	Madrid	S	S	S	S		45	26	28	32	32	36	36	12	12
L21/033	2020	Abdominal source	UNIVERSITARY CLINIC HOSPITAL OF VALLADOLID	Castilla and Leon	S	S	S	S		46	26	28	32	32	36	42	12	12
L21/035	2020	Abscess	UNIVERSITARY CLINIC HOSPITAL OF VALLADOLID	Castilla and Leon	S	S	S	S		46	26	28	32	32	36	42	12	12
L21/038	2020	Abscess	UNIVERSITARY CLINIC HOSPITAL OF VALLADOLID	Castilla and Leon	S	S	S	S		46	26	28	32	32	36	42	12	12
L21/254	2020	Wound exudate	MOSTOLES HOSPITAL	Madrid	S	S	S	S		47	26	28	32	32	40	40	12	12
L21/031	2020	Blood	UNIVERSITARY CLINIC HOSPITAL OF VALLADOLID	Castilla and Leon	S	S	S	S		48	26	28	32	32	42	43	12	12
L21/026	2020	Skin	UNIVERSITARY CLINIC HOSPITAL OF VALLADOLID	Castilla and Leon	S	S	S	S		49	26	28	32	32	43	43	12	12
L21/027	2020	Skin	UNIVERSITARY CLINIC HOSPITAL OF VALLADOLID	Castilla and Leon	S	S	S	S		49	26	28	32	32	43	43	12	12
L21/028	2020	Skin	UNIVERSITARY CLINIC HOSPITAL OF VALLADOLID	Castilla and Leon	S	S	S	S		49	26	28	32	32	43	43	12	12
L21/029	2020	Skin	UNIVERSITARY CLINIC HOSPITAL OF VALLADOLID	Castilla and Leon	S	S	S	S		49	26	28	32	32	43	43	12	12
L21/250	2020	Abscess	MOSTOLES HOSPITAL	Madrid	S	S	S	S		49	26	28	32	32	43	43	12	12
L21/262	2020	Bone biopsy	MOSTOLES HOSPITAL	Madrid	S	S	S	S		50	26	28	32	32	51	51	13	13
L21/030	2020	Skin	UNIVERSITARY CLINIC HOSPITAL OF VALLADOLID	Castilla and Leon	S	S	S	S		51	26	28	32	32	68	68	12	12
L21/259	2021	Abscess	MOSTOLES HOSPITAL	Madrid	R	S	S	S	WT	53	27	27	29	47	36	42	8	8
L21/260	2021	Blood	MOSTOLES HOSPITAL	Madrid	R	R	R	R	G458S (homozygous)	54	27	27	29	47	39	39	13	13
L21/180	2021	Abdominal source	GOMEZ ULLA CENTRAL DEFENSE HOSPITAL	Madrid	S	S	S	S		55	27	27	32	32	26	34	12	12
L21/118	2020	Blood	UNIVERSITARY HOSPITAL OF BELLVITGE	Catalonia	R	R	S	S	Y132F / Y (heterozygous)	56	27	27	32	38	34	34	12	12
L21/177	2020	Blood	GOMEZ ULLA CENTRAL DEFENSE HOSPITAL	Madrid	S	S	S	S		59	27	27	38	38	36	36	12	12
L21/014	2021	Abdominal source	MOSTOLES HOSPITAL	Madrid	R	I	S	S	WT	60	27	27	46	46	39	39	12	12
L21/253	2020	Blood	MOSTOLES HOSPITAL	Madrid	S	S	S	S		62	27	27	47	47	36	36	8	8
L21/257	2020	Blood	MOSTOLES HOSPITAL	Madrid	S	S	S	S		63	27	27	47	47	38	40	8	8
L21/258	2020	Abdominal source	MOSTOLES HOSPITAL	Madrid	S	S	S	S		63	27	27	47	47	38	40	8	8
L20/068	2020	Blood	MARQUES DE VALDECILLA UNIVERSITARY HOSPITAL	Cantabria	R	R	S	S	Y132F (homozygous)	67	27	27	48	48	39	39	13	17
L20/075	2020	Blood	MARQUES DE VALDECILLA UNIVERSITARY HOSPITAL	Cantabria	R	R	S	S	Y132F (homozygous)	67	27	27	48	48	39	39	13	17
L20/077	2020	Respiratory	MARQUES DE VALDECILLA UNIVERSITARY HOSPITAL	Cantabria	R	R	S	S	Y132F (homozygous)	67	27	27	48	48	39	39	13	17
L21/186	2021	Blood	MARQUES DE VALDECILLA UNIVERSITARY HOSPITAL	Cantabria	R	R	S	S	Y132F (homozygous)	67	27	27	48	48	39	39	13	17
L21/189	2021	Respiratory	MARQUES DE VALDECILLA UNIVERSITARY HOSPITAL	Cantabria	R	R	S	S	Y132F (homozygous)	67	27	27	48	48	39	39	13	17
L21/192	2020	Respiratory	MARQUES DE VALDECILLA UNIVERSITARY HOSPITAL	Cantabria	R	R	S	S	Y132F (homozygous)	67	27	27	48	48	39	39	13	17
L21/181	2020	Blood	GOMEZ ULLA CENTRAL DEFENSE HOSPITAL	Madrid	S	S	S	S		68	27	27	48	48	39	39	8	8
L20/055	2020	Oropharyngeal exudate	UNIVERSITARY HOSPITAL OF BELLVITGE	Catalonia	S	S	S	S	WT	69	27	27	48	48	43	44	8	8
L21/148	2020	Blood	UNIVERSITARY HOSPITAL OF BELLVITGE	Catalonia	S	S	S	S	WT	71	27	27	62	62	43	58	12	12
L21/149	2021	Blood	UNIVERSITARY HOSPITAL OF BELLVITGE	Catalonia	R	S	S	S	WT	72	27	27	62	62	58	58	12	12
L20/080	2020	Abdominal source	PUERTA DE HIERRO HOSPITAL (MAJADAHONDA)	Madrid	S	S	S	S	WT	73	27	27	66	66	37	38	8	8
L21/061	2020	Blood	SAN CARLOS CLINIC HOSPITAL	Madrid	S	S	S	S		74	27	28	47	47	46	46	8	12
L21/182	2021	CSF	MARQUES DE VALDECILLA UNIVERSITARY HOSPITAL	Cantabria	R	I	S	S	Y132F (homozygous)	75	27	28	48	48	39	39	13	17
L21/183	2021	Respiratory	MARQUES DE VALDECILLA UNIVERSITARY HOSPITAL	Cantabria	R	I	S	S	Y132F (homozygous)	75	27	28	48	48	39	39	13	17
L21/184	2021	Skin	MARQUES DE VALDECILLA UNIVERSITARY HOSPITAL	Cantabria	R	R	S	S	Y132F (homozygous)	75	27	28	48	48	39	39	13	17
L21/185	2021	Blood	MARQUES DE VALDECILLA UNIVERSITARY HOSPITAL	Cantabria	R	I	S	S	Y132F (homozygous)	75	27	28	48	48	39	39	13	17
L21/187	2021	Blood	MARQUES DE VALDECILLA UNIVERSITARY HOSPITAL	Cantabria	R	R	S	S	Y132F (homozygous)	75	27	28	48	48	39	39	13	17
L21/188	2021	Sputum	MARQUES DE VALDECILLA UNIVERSITARY HOSPITAL	Cantabria	R	R	S	S	Y132F (homozygous)	75	27	28	48	48	39	39	13	17
L21/190	2020	Blood	MARQUES DE VALDECILLA UNIVERSITARY HOSPITAL	Cantabria	R	I	S	S	Y132F (homozygous)	75	27	28	48	48	39	39	13	17
L21/191	2020	Urine	MARQUES DE VALDECILLA UNIVERSITARY HOSPITAL	Cantabria	R	R	S	S	Y132F (homozygous)	75	27	28	48	48	39	39	13	17
L21/193	2020	Skin	MARQUES DE VALDECILLA UNIVERSITARY HOSPITAL	Cantabria	R	I	S	S	Y132F (homozygous)	75	27	28	48	48	39	39	13	17
L21/194	2020	Skin	MARQUES DE VALDECILLA UNIVERSITARY HOSPITAL	Cantabria	R	S	S	S	Y132F (homozygous)	75	27	28	48	48	39	39	13	17
L21/200	2021	Skin	MARQUES DE VALDECILLA UNIVERSITARY HOSPITAL	Cantabria	R	I	S	S	Y132F (homozygous)	75	27	28	48	48	39	39	13	17
L21/055	2020	Blood	SAN CARLOS CLINIC HOSPITAL	Madrid	S	S	S	S		76	27	28	54	62	36	42	12	12
L21/175	2019	Blood	GOMEZ ULLA CENTRAL DEFENSE HOSPITAL	Madrid	S	S	S	S		77	27	28	56	56	47	53	8	8
L21/062	2020	Blood	SAN CARLOS CLINIC HOSPITAL	Madrid	S	S	S	S		78	27	28	56	56	47	56	8	8
L21/178	2020	Blood	GOMEZ ULLA CENTRAL DEFENSE HOSPITAL	Madrid	S	S	S	S		79	27	28	61	61	43	49	12	12
L21/025	2021	CSF	UNIVERSITARY CLINIC HOSPITAL OF VALLADOLID	Castilla and Leon	S	S	S	S		80	27	28	61	67	68	68	12	16
L20/083	2020	Abdominal source	PUERTA DE HIERRO HOSPITAL (MAJADAHONDA)	Madrid	S	S	S	S	WT	81	27	28	61	69	55	55	12	12
L21/056	2020	Blood	SAN CARLOS CLINIC HOSPITAL	Madrid	S	S	S	S		82	27	28	74	74	36	42	12	12
L21/176	2019	Blood	GOMEZ ULLA CENTRAL DEFENSE HOSPITAL	Madrid	S	S	S	S		83	27	28	74	74	43	49	12	12
L21/256	2020	Wound exudate	MOSTOLES HOSPITAL	Madrid	S	S	S	S		84	27	29	32	32	38	39	12	12
L21/214	2021	Blood	PUERTA DE HIERRO HOSPITAL (MAJADAHONDA)	Madrid	R	I	S	S	Y132F (homozygous)	85	27	29	32	38	43	43	12	12
L21/046	2021	Blood	PUERTA DE HIERRO HOSPITAL (MAJADAHONDA)	Madrid	R	R	S	S	Y132F (homozygous)	86	27	29	48	48	43	50	12	12
L21/307	2021	Blood	PUERTA DE HIERRO HOSPITAL (MAJADAHONDA)	Madrid	R	I	S	S	Y132F (homozygous)	87	27	29	53	58	35	35	9	9
L21/003	2020	Blood	PUERTA DE HIERRO HOSPITAL (MAJADAHONDA)	Madrid	R	R	S	S	Y132F (homozygous)	88	27	29	60	63	35	43	12	12
L21/047	2021	Blood	PUERTA DE HIERRO HOSPITAL (MAJADAHONDA)	Madrid	R	R	S	S	Y132F (homozygous)	89	27	29	60	63	36	42	12	12
L21/072	2021	Blood	PUERTA DE HIERRO HOSPITAL (MAJADAHONDA)	Madrid	R	R	S	S	Y132F (homozygous)	90	27	29	60	63	42	43	12	12
L21/210	2021	Blood	PUERTA DE HIERRO HOSPITAL (MAJADAHONDA)	Madrid	R	R	S	S	Y132F (homozygous)	91	27	29	60	64	34	34	12	12
L21/308	2021	Respiratory	PUERTA DE HIERRO HOSPITAL (MAJADAHONDA)	Madrid	R	R	S	S	Y132F (homozygous)	91	27	29	60	64	34	34	12	12
L19/086	2019	Blood	PUERTA DE HIERRO HOSPITAL (MAJADAHONDA)	Madrid	R	R	S	S	Y132F (homozygous)	92	27	29	60	64	34	43	12	12
L21/291	2021	Blood	12 DE OCTUBRE HOSPITAL	Madrid	R	I	S	S	Y132F (homozygous)	93	27	29	60	64	36	36	12	12
L21/044	2021	Blood	PUERTA DE HIERRO HOSPITAL (MAJADAHONDA)	Madrid	R	R	S	S	Y132F (homozygous)	94	27	29	60	64	38	53	12	12
L21/039	2021	Blood	PUERTA DE HIERRO HOSPITAL (MAJADAHONDA)	Madrid	R	R	S	S	Y132F (homozygous)	95	27	29	60	64	42	43	12	12
L21/041	2021	Blood	PUERTA DE HIERRO HOSPITAL (MAJADAHONDA)	Madrid	R	R	S	R	Y132F (homozygous)	95	27	29	60	64	42	43	12	12
L21/060	2020	Blood	SAN CARLOS CLINIC HOSPITAL	Madrid	R	R	S	S	Y132F (homozygous)	95	27	29	60	64	42	43	12	12
L20/008	2020	Blood	PUERTA DE HIERRO HOSPITAL (MAJADAHONDA)	Madrid	R	R	S	S	Y132F (homozygous)	96	27	29	60	64	43	43	12	12
L20/026	2020	Blood	PUERTA DE HIERRO HOSPITAL (MAJADAHONDA)	Madrid	R	R	S	S	Y132F (homozygous)	96	27	29	60	64	43	43	12	12
L20/027	2020	Blood	PUERTA DE HIERRO HOSPITAL (MAJADAHONDA)	Madrid	R	R	S	S	Y132F (homozygous)	96	27	29	60	64	43	43	12	12
L20/028	2020	Blood	PUERTA DE HIERRO HOSPITAL (MAJADAHONDA)	Madrid	R	R	S	S	Y132F (homozygous)	96	27	29	60	64	43	43	12	12
L20/030	2020	Blood	PUERTA DE HIERRO HOSPITAL (MAJADAHONDA)	Madrid	R	R	S	S	Y132F (homozygous)	96	27	29	60	64	43	43	12	12
L20/031	2020	Blood	PUERTA DE HIERRO HOSPITAL (MAJADAHONDA)	Madrid	R	R	S	S	Y132F (homozygous)	96	27	29	60	64	43	43	12	12
L20/034	2020	Urine	PUERTA DE HIERRO HOSPITAL (MAJADAHONDA)	Madrid	R	R	S	S	Y132F (homozygous)	96	27	29	60	64	43	43	12	12
L20/035	2020	Urine	PUERTA DE HIERRO HOSPITAL (MAJADAHONDA)	Madrid	R	R	S	S	Y132F (homozygous)	96	27	29	60	64	43	43	12	12
L20/046	2020	Blood	PUERTA DE HIERRO HOSPITAL (MAJADAHONDA)	Madrid	R	R	S	S	Y132F (homozygous)	96	27	29	60	64	43	43	12	12
L20/072	2020	Blood	12 DE OCTUBRE HOSPITAL	Madrid	R	R	S	S	Y132F (homozygous)	96	27	29	60	64	43	43	12	12
L20/079	2020	Blood	PUERTA DE HIERRO HOSPITAL (MAJADAHONDA)	Madrid	R	R	S	S	Y132F (homozygous)	96	27	29	60	64	43	43	12	12
L21/023	2021	Vascular tissue	PUERTA DE HIERRO HOSPITAL (MAJADAHONDA)	Madrid	R	S	S	S	Y132F (homozygous)	96	27	29	60	64	43	43	12	12
L21/045	2021	Blood	PUERTA DE HIERRO HOSPITAL (MAJADAHONDA)	Madrid	R	R	S	S	Y132F (homozygous)	96	27	29	60	64	43	43	12	12
L21/063	2020	Blood	SAN CARLOS CLINIC HOSPITAL	Madrid	R	R	S	R	Y132F (homozygous)	96	27	29	60	64	43	43	12	12
L21/067	2020	Blood	SAN CARLOS CLINIC HOSPITAL	Madrid	R	R	S	S	Y132F (homozygous)	96	27	29	60	64	43	43	12	12
L21/068	2021	Blood	SAN CARLOS CLINIC HOSPITAL	Madrid	R	R	S	S	Y132F (homozygous)	96	27	29	60	64	43	43	12	12
L21/069	2021	Blood	SAN CARLOS CLINIC HOSPITAL	Madrid	I	R	S	S	Y132F (homozygous)	96	27	29	60	64	43	43	12	12
L21/070	2021	Blood	SAN CARLOS CLINIC HOSPITAL	Madrid	R	R	S	S	Y132F (homozygous)	96	27	29	60	64	43	43	12	12
L21/071	2021	Blood	SAN CARLOS CLINIC HOSPITAL	Madrid	R	R	S	S	Y132F (homozygous)	96	27	29	60	64	43	43	12	12
L21/216	2021	Blood	PUERTA DE HIERRO HOSPITAL (MAJADAHONDA)	Madrid	R	S	S	S	Y132F (homozygous)	96	27	29	60	64	43	43	12	12
L21/217	2021	Blood	PUERTA DE HIERRO HOSPITAL (MAJADAHONDA)	Madrid	R	I	S	S	Y132F (homozygous)	96	27	29	60	64	43	43	12	12
L21/218	2021	Blood	PUERTA DE HIERRO HOSPITAL (MAJADAHONDA)	Madrid	R	I	S	S	Y132F (homozygous)	96	27	29	60	64	43	43	12	12
L21/219	2021	CSF	PUERTA DE HIERRO HOSPITAL (MAJADAHONDA)	Madrid	R	S	S	S	Y132F (homozygous)	96	27	29	60	64	43	43	12	12
L21/220	2021	Respiratory	UNIVERSITY CARE COMPLEX OF BURGOS	Castilla and Leon	R	S	S	S	Y132F (homozygous)	96	27	29	60	64	43	43	12	12
L21/222	2021	Blood	PUERTA DE HIERRO HOSPITAL (MAJADAHONDA)	Madrid	R	R	S	S	Y132F (homozygous)	96	27	29	60	64	43	43	12	12
L21/223	2021	Blood	PUERTA DE HIERRO HOSPITAL (MAJADAHONDA)	Madrid	R	I	S	S	Y132F (homozygous)	96	27	29	60	64	43	43	12	12
L21/226	2021	Blood	PUERTA DE HIERRO HOSPITAL (MAJADAHONDA)	Madrid	R	R	S	S	Y132F (homozygous)	96	27	29	60	64	43	43	12	12
L21/242	2021	Blood	UNIVERSITY CARE COMPLEX OF BURGOS	Castilla and Leon	R	I	S	S	Y132F (homozygous)	96	27	29	60	64	43	43	12	12
L21/244	2021	Blood	PUERTA DE HIERRO HOSPITAL (MAJADAHONDA)	Madrid	R	R	S	S	Y132F (homozygous)	96	27	29	60	64	43	43	12	12
L21/246	2021	Respiratory	UNIVERSITY CARE COMPLEX OF BURGOS	Castilla and Leon	R	R	S	S	Y132F (homozygous)	96	27	29	60	64	43	43	12	12
L21/263	2021	Respiratory	UNIVERSITY CARE COMPLEX OF BURGOS	Castilla and Leon	R	R	S	S	Y132F (homozygous)	96	27	29	60	64	43	43	12	12
L21/271	2021	Blood	PUERTA DE HIERRO HOSPITAL (MAJADAHONDA)	Madrid	R	R	S	S	Y132F (homozygous)	96	27	29	60	64	43	43	12	12
L21/274	2021	Blood	PUERTA DE HIERRO HOSPITAL (MAJADAHONDA)	Madrid	R	I	S	S	Y132F (homozygous)	96	27	29	60	64	43	43	12	12
L21/275	2021	Blood	SAN CARLOS CLINIC HOSPITAL	Madrid	R	R	S	S	Y132F (homozygous)	96	27	29	60	64	43	43	12	12
L21/276	2021	Blood	SAN CARLOS CLINIC HOSPITAL	Madrid	R	I	S	S	Y132F (homozygous)	96	27	29	60	64	43	43	12	12
L21/277	2021	Blood	SAN CARLOS CLINIC HOSPITAL	Madrid	R	I	S	S	Y132F (homozygous)	96	27	29	60	64	43	43	12	12
L21/278	2021	Blood	SAN CARLOS CLINIC HOSPITAL	Madrid	R	I	S	S	Y132F (homozygous)	96	27	29	60	64	43	43	12	12
L21/280	2021	Blood	SAN CARLOS CLINIC HOSPITAL	Madrid	R	R	S	S	Y132F (homozygous)	96	27	29	60	64	43	43	12	12
L21/281	2021	Blood	SAN CARLOS CLINIC HOSPITAL	Madrid	R	I	S	S	Y132F (homozygous)	96	27	29	60	64	43	43	12	12
L21/283	2021	Blood	SAN CARLOS CLINIC HOSPITAL	Madrid	R	I	S	S	Y132F (homozygous)	96	27	29	60	64	43	43	12	12
L21/284	2021	Blood	SAN CARLOS CLINIC HOSPITAL	Madrid	R	I	S	S	Y132F (homozygous)	96	27	29	60	64	43	43	12	12
L21/299	2021	Skin	UNIVERSITY CARE COMPLEX OF BURGOS	Castilla and Leon	R	I	S	S	Y132F (homozygous)	96	27	29	60	64	43	43	12	12
L21/301	2021	Blood	PUERTA DE HIERRO HOSPITAL (MAJADAHONDA)	Madrid	R	I	S	S	Y132F (homozygous)	96	27	29	60	64	43	43	12	12
L21/305	2021	Blood	UNIVERSITY CARE COMPLEX OF BURGOS	Castilla and Leon	R	R	S	S	Y132F (homozygous)	96	27	29	60	64	43	43	12	12
L21/313	2021	Blood	UNIVERSITY CARE COMPLEX OF BURGOS	Castilla and Leon	R	R	S	S	Y132F (homozygous)	96	27	29	60	64	43	43	12	12
L21/318	2021	Urine	PUERTA DE HIERRO HOSPITAL (MAJADAHONDA)	Madrid	R	R	S	S	Y132F (homozygous)	96	27	29	60	64	43	43	12	12
L21/319	2021	Urine	PUERTA DE HIERRO HOSPITAL (MAJADAHONDA)	Madrid	R	R	S	S	Y132F (homozygous)	96	27	29	60	64	43	43	12	12
L21/320	2021	Blood	UNIVERSITY CARE COMPLEX OF BURGOS	Castilla and Leon	R	R	S	S	Y132F (homozygous)	96	27	29	60	64	43	43	12	12
L21/321	2021	Blood	PUERTA DE HIERRO HOSPITAL (MAJADAHONDA)	Madrid	R	R	S	S	Y132F (homozygous)	96	27	29	60	64	43	43	12	12
L21/322	2021	Blood	PUERTA DE HIERRO HOSPITAL (MAJADAHONDA)	Madrid	R	R	S	S	Y132F (homozygous)	96	27	29	60	64	43	43	12	12
L21/233	2021	Blood	PUERTA DE HIERRO HOSPITAL (MAJADAHONDA)	Madrid	R	R	S	S	Y132F (homozygous)	97	27	29	60	64	44	44	12	12
L21/234	2021	Blood	PUERTA DE HIERRO HOSPITAL (MAJADAHONDA)	Madrid	R	R	S	S	Y132F (homozygous)	97	27	29	60	64	44	44	12	12
L21/247	2021	Blood	PUERTA DE HIERRO HOSPITAL (MAJADAHONDA)	Madrid	R	R	S	S	Y132F (homozygous)	97	27	29	60	64	44	44	12	12
L21/282	2021	Blood	SAN CARLOS CLINIC HOSPITAL	Madrid	R	I	S	S	Y132F (homozygous)	98	27	29	60	64	45	45	12	12
L21/232	2021	Blood	MOSTOLES HOSPITAL	Madrid	R	R	S	S	Y132F (homozygous)	99	27	29	60	65	43	43	12	12
L21/052	2020	Blood	SAN CARLOS CLINIC HOSPITAL	Madrid	S	S	S	S		100	27	29	61	61	35	36	12	12
L21/048	2021	Blood	UNIVERSITY CARE COMPLEX OF BURGOS	Castilla and Leon	R	R	S	R	Y132F (homozygous)	101	27	29	63	63	36	42	12	12
L21/049	2021	Respiratory	UNIVERSITY CARE COMPLEX OF BURGOS	Castilla and Leon	R	R	S	S	Y132F (homozygous)	101	27	29	63	63	36	42	12	12
L20/082	2020	Blood	PUERTA DE HIERRO HOSPITAL (MAJADAHONDA)	Madrid	S	S	S	S	WT	102	28	28	47	47	46	46	8	8
L20/025	2020	Blood	PUERTA DE HIERRO HOSPITAL (MAJADAHONDA)	Madrid	R	R	S	S	Y132F (homozygous)	105	28	28	60	64	43	43	12	12
L21/115	2021	Urine	VALL D'HEBRON UNIVERSITARY HOSPITAL	Catalonia	S	S	S	S		106	28	28	68	68	44	44	12	12
L19/054	2019	Catheter	Mycology Reference Laboratory Control Strain		S	S	S	S		107	28	30	32	32	46	46	8	8
L21/074	2021	Respiratory	VALL D'HEBRON UNIVERSITARY HOSPITAL	Catalonia	S	S	S	S		108	28	31	21	33	36	47	12	12
L21/086	2021	Sputum	VALL D'HEBRON UNIVERSITARY HOSPITAL	Catalonia	R	R	R	R	WT	109	28	31	32	42	36	36	12	12
L21/279	2021	Blood	SAN CARLOS CLINIC HOSPITAL	Madrid	S	S	S	S	WT	110	28	32	61	69	43	43	12	12
L21/304	2021	Abscess	PUERTA DE HIERRO HOSPITAL (MAJADAHONDA)	Madrid	S	S	S	S		111	28	39	32	32	37	37	12	12
L21/251	2020	Conjuntival exudate	MOSTOLES HOSPITAL	Madrid	S	S	S	S		112	29	29	32	32	42	42	12	12
L21/252	2021	Abdominal source	MOSTOLES HOSPITAL	Madrid	S	S	S	S		113	29	29	32	37	36	36	12	12
L21/249	2020	Abdominal source	MOSTOLES HOSPITAL	Madrid	S	S	S	S		115	29	29	53	53	38	55	12	12
L21/170	2021	Respiratory	VALL D'HEBRON UNIVERSITARY HOSPITAL	Catalonia	S	S	S	S	WT	116	32	39	30	30	34	34	12	12
L21/124	2020	Oropharyngeal exudate	UNIVERSITARY HOSPITAL OF BELLVITGE	Catalonia	S	S	S	S	WT	117	9	28	53	53	34	34	13	13
L20/059	2020	Others	UNIVERSITARY HOSPITAL OF BELLVITGE	Catalonia	R	S	S	S	WT	118	9	28	53	58	38	55	13	13
